# The new normal? Dynamics and scale of the SARS-CoV-2 variant Omicron epidemic in England

**DOI:** 10.1101/2022.03.29.22273042

**Authors:** Oliver Eales, Leonardo de Oliveira Martins, Andrew J. Page, Haowei Wang, Barbara Bodinier, David Tang, David Haw, Jakob Jonnerby, Christina Atchison, Deborah Ashby, Wendy Barclay, Graham Taylor, Graham Cooke, Helen Ward, Ara Darzi, Steven Riley, Paul Elliott, Christl A. Donnelly, Marc Chadeau-Hyam

## Abstract

The SARS-CoV-2 pandemic has been characterised by the regular emergence of genomic variants which have led to substantial changes in the epidemiology of the virus. With natural and vaccine-induced population immunity at high levels, evolutionary pressure favours variants better able to evade SARS-CoV-2 neutralising antibodies. The Omicron variant was first detected in late November 2021 and exhibited a high degree of immune evasion, leading to increased infection rates in many countries. However, estimates of the magnitude of the Omicron wave have relied mainly on routine testing data, which are prone to several biases. Here we infer the dynamics of the Omicron wave in England using PCR testing and genomic sequencing obtained by the REal-time Assessment of Community Transmission-1 (REACT-1) study, a series of cross-sectional surveys testing random samples of the population of England. We estimate an initial peak in national Omicron prevalence of 6.89% (5.34%, 10.61%) during January 2022, followed by a resurgence in SARS-CoV-2 infections in England during February-March 2022 as the more transmissible Omicron sub-lineage, BA.2 replaced BA.1 and BA.1.1. Assuming the emergence of further distinct genomic variants, intermittent epidemics of similar magnitude as the Omicron wave may become the ‘new normal’.
