## Supplementary Tables 1-5 for "The new normal? Dynamics and scale of the SARS-CoV-2 variant Omicron epidemic in England"

### Sheet: STable1
	Data	Sub-group		Maximum prevalence							Date of maximum prevalence
	All	All		0.06891	(	0.053359	,	0.106078	)		2021-12-30	(	2021-12-26	,	2022-01-31	)
	Region	North West		0.06044	(	0.053937	,	0.073281	)		2022-01-07	(	2022-01-02	,	2022-01-10	)
		North East		0.073729	(	0.064246	,	0.097873	)		2022-01-11	(	2022-01-02	,	2022-01-28	)
		South West		0.04117	(	0.032135	,	0.063557	)		2022-02-03	(	2022-01-11	,	2022-03-01*	)
		South East		0.04626	(	0.036325	,	0.071069	)		2022-01-30	(	2021-12-25	,	2022-02-10	)
		London		0.064492	(	0.051492	,	0.102714	)		2021-12-29	(	2021-12-25	,	2022-01-28	)
		East of England		0.039768	(	0.033777	,	0.058	)		2022-01-29	(	2022-01-03	,	2022-03-01*	)
		East Midlands		0.045629	(	0.039201	,	0.081965	)		2022-01-15	(	2022-01-02	,	2022-02-03	)
		West Midlands		0.062764		0.05175		0.116283			2022-01-23		2022-01-03		2022-02-02
		Yorkshire		0.067001	(	0.057667	,	0.083878	)		2022-01-05	(	2022-01-02	,	2022-01-09	)
	Age-group	5-17		0.107367	(	0.085178	,	0.147441	)		2022-01-28	(	2022-01-21	,	2022-02-01	)
		18-34		0.076524	(	0.060816	,	0.123508	)		2022-01-01	(	2021-12-27	,	2022-01-05	)
		35-54		0.064722	(	0.052636	,	0.095025	)		2022-01-01	(	2021-12-28	,	2022-01-06	)
		55+		0.036716	(	0.032533	,	0.04882	)		2022-01-07	(	2022-01-01	,	2022-03-01*	)
	*Note that this was the last day of available data for these subsets

### Sheet: STable2
						Round 16									Round 17									Round 18
			Variant	Sub-lineage		Number		Proportion							Number		Proportion							Number		Proportion
			Omicron	All		56		0.072727	(	0.056429	,	0.093268	)		2371		0.99205	(	0.987617	,	0.994905	)		1755		0.999431	(	0.996781	,	0.999899	)
								Proportion of Omicron									Proportion of Omicron									Proportion of Omicron
				BA.1		47		0.839286	(	0.721938	,	0.913073	)		1835		0.773935	(	0.756663	,	0.790321	)		506		0.288319	(	0.267607	,	0.309956	)
				BA.1.1		9		0.160714	(	0.086927	,	0.278062	)		517		0.218051	(	0.201894	,	0.235121	)		638		0.363533	(	0.341349	,	0.386313	)
				BA.2											19		0.008013	(	0.005136	,	0.012482	)		611		0.348148	(	0.326214	,	0.370746	)
			Delta	All		714		0.927273	(	0.906732	,	0.943571	)		18		0.007531	(	0.004769	,	0.011874	)		1		0.000569	(	0.000101	,	0.003219	)
								Proportion of Delta									Proportion of Delta									Proportion of Delta
				AY.110		2		0.002801	(	0.000769	,	0.010155	)
				AY.111		5		0.007003	(	0.002995	,	0.016287	)
				AY.112		13		0.018207	(	0.010671	,	0.0309	)
				AY.116		1		0.001401	(	0.000247	,	0.00789	)
				AY.120		8		0.011204	(	0.005688	,	0.021952	)
				AY.121		2		0.002801	(	0.000769	,	0.010155	)
				AY.122		9		0.012605	(	0.006645	,	0.023781	)
				AY.125		2		0.002801	(	0.000769	,	0.010155	)
				AY.126		2		0.002801	(	0.000769	,	0.010155	)
				AY.127		3		0.004202	(	0.00143	,	0.01228	)
				AY.25.1		6		0.008403	(	0.003857	,	0.018211	)
				AY.33		1		0.001401	(	0.000247	,	0.00789	)
				AY.34		4		0.005602	(	0.002181	,	0.014315	)
				AY.34.1		2		0.002801	(	0.000769	,	0.010155	)		1		0.055556	(	0.009875	,	0.257573	)
				AY.36		4		0.005602	(	0.002181	,	0.014315	)		1		0.055556	(	0.009875	,	0.257573	)
				AY.39		6		0.008403	(	0.003857	,	0.018211	)											1		1	(	0.206549	,	1	)
				AY.4		340		0.47619	(	0.439783	,	0.512853	)		7		0.388889	(	0.203052	,	0.61381	)
				AY.4.11		1		0.001401	(	0.000247	,	0.00789	)
				AY.4.15		1		0.001401	(	0.000247	,	0.00789	)
				AY.4.2		78		0.109244	(	0.088419	,	0.13425	)
				AY.4.2.1		23		0.032213	(	0.02156	,	0.047873	)		1		0.055556	(	0.009875	,	0.257573	)
				AY.4.2.2		27		0.037815	(	0.026117	,	0.05446	)		2		0.111111	(	0.03102	,	0.327998	)
				AY.4.2.3		3		0.004202	(	0.00143	,	0.01228	)
				AY.4.2.4		1		0.001401	(	0.000247	,	0.00789	)
				AY.4.8		7		0.009804	(	0.004757	,	0.020097	)
				AY.4.9		1		0.001401	(	0.000247	,	0.00789	)
				AY.43		39		0.054622	(	0.040212	,	0.073799	)
				AY.44		3		0.004202	(	0.00143	,	0.01228	)
				AY.46		7		0.009804	(	0.004757	,	0.020097	)
				AY.46.5		3		0.004202	(	0.00143	,	0.01228	)
				AY.46.6		2		0.002801	(	0.000769	,	0.010155	)
				AY.5		25		0.035014	(	0.023827	,	0.051177	)		1		0.055556	(	0.009875	,	0.257573	)
				AY.5.6		1		0.001401	(	0.000247	,	0.00789	)
				AY.6		5		0.007003	(	0.002995	,	0.016287	)
				AY.75		2		0.002801	(	0.000769	,	0.010155	)		2		0.111111	(	0.03102	,	0.327998	)
				AY.9		2		0.002801	(	0.000769	,	0.010155	)
				AY.9.2		4		0.005602	(	0.002181	,	0.014315	)
				AY.90		1		0.001401	(	0.000247	,	0.00789	)
				AY.93		1		0.001401	(	0.000247	,	0.00789	)
				AY.98		31		0.043417	(	0.030754	,	0.060968	)
				AY.98.1		3		0.004202	(	0.00143	,	0.01228	)		1		0.055556	(	0.009875	,	0.257573	)
				B.1.617.2		33		0.046218	(	0.033097	,	0.064197	)		2		0.111111	(	0.03102	,	0.327998	)
			Wildtype	All											1		0.000418	(	7.39e-05	,	0.002366	)
																	Proportion of wildtype
				B.1.1.174											1		1	(	0.206549	,	1	)
			Total			770									2393

### Sheet: STable3
	Rounds	Lineage	Symptoms	n	N		Proportion						P-value
	16	Delta	Any symptoms	461	641		0.719189	(	0.683173	,	0.752593	)	ref
		Omicron		31	43		0.72093	(	0.57309	,	0.832534	)	0.980372
		Delta	Most predictive COVID-19 symptoms	312	641		0.486739	(	0.44824	,	0.525396	)	ref
		Omicron		22	43		0.511628	(	0.367523	,	0.653826	)	0.752032
	17-18	BA.1	Any symptoms	1505	2081		0.72321	(	0.703589	,	0.742008	)	ref
		BA.1.1		749	1031		0.726479	(	0.698466	,	0.752811	)	0.847674
		BA.2		429	550		0.78	(	0.743504	,	0.812612	)	0.007419
		BA.1	Most predictive COVID-19 symptoms	945	2081		0.454109	(	0.432821	,	0.475565	)	ref
		BA.1.1		514	1031		0.498545	(	0.468087	,	0.529014	)	0.019437
		BA.2		304	550		0.552727	(	0.510951	,	0.593772	)	<0.01

### Sheet: STable4
				Exhibiting most predictive COVID-19 symptoms (BA.2 vs BA.1)											Exhibiting any symptoms (BA.2 vs BA.1)											Exhibiting most predictive COVID-19 symptoms (BA.1.1 vs BA.1)
		Model		Parameters		Odds ratio							p-value		Parameters		Odds ratio							p-value		Parameters		Odds ratio							p-value
		Model 1
		Antibody Positivity ~ Lineage		BA.2		1.48554	(	1.22978	,	1.7945	)		<0.01		BA.2		1.35693	(	1.08522	,	1.69667	)		0.00742		BA.1.1		1.19514	(	1.02918	,	1.38787	)		0.01944
		Model 2
		Antibody Positivity ~ Lineage + Round		BA.2		1.33492	(	1.04701	,	1.702	)		0.01977		BA.2		1.23757	(	0.931465	,	1.64428	)		0.14149		BA.1.1		1.15487	(	0.985378	,	1.3535	)		0.07539
				Round 18		1.15334	(	0.940541	,	1.41428	)		0.1704		Round 18		1.12986	(	0.896251	,	1.42435	)		0.30155		Round 18		1.10791	(	0.944881	,	1.29908	)		0.207
		Model 3
		Antibody Positivity ~ Lineage + N-gene Ct value		BA.2		1.43908	(	1.18993	,	1.74039	)		<0.01		BA.2		1.29323	(	1.03235	,	1.62003	)		0.02529		BA.1.1		1.1703	(	1.00682	,	1.36033	)		0.0405
				N-gene Ct value		0.821024	(	0.750924	,	0.897668	)		<0.01		N-gene Ct value		0.740295	(	0.667268	,	0.821313	)		<0.01		N-gene Ct value		0.775196	(	0.712134	,	0.843843	)		<0.01
		Model 4
		Antibody Positivity ~ Lineage + Round + N-gene Ct value		BA.2		1.26609	(	0.991096	,	1.61739	)		0.05897		BA.2		1.1426	(	0.857265	,	1.5229	)		0.36315		BA.1.1		1.1159	(	0.950932	,	1.30948	)		0.17909
				Round		1.18531	(	0.965529	,	1.45512	)		0.10422		Round		1.17754	(	0.932108	,	1.4876	)		0.17055		Round		1.1514	(	0.980568	,	1.352	)		0.08534
				N-gene Ct value		0.817509	(	0.747569	,	0.893993	)		<0.01		N-gene Ct value		0.73703	(	0.664132	,	0.81793	)		<0.01		N-gene Ct value		0.77077	(	0.707852	,	0.839279	)		<0.01
		Odds ratio for BA.2/BA.1.1 is relative to BA.1
		Odds ratio for N-gene Ct is relative to a change in Ct of +5
		Odds ratio for round 18 is relative to round 17
		Note that the reference for AY.4.2 is AY.4
		Odds ratio for age is relative to a change of +10 years in age

### Sheet: STable5
			East Midlands	East of England	London	North East	North West	South East	South West	West Midlands	Yorkshire
			Total
		East Midlands	0	0.5657	2.0194	0.2859	1.1805	1.2221	0.5909	1.2403	0.934
		East of England	0.5657	0	1.8615	0.438	1.1094	1.1487	0.6259	0.968	0.8763
		London	2.0194	1.8615	0	1.1369	3.5052	3.8721	1.8407	2.4355	2.1362
		North East	0.2859	0.438	1.1369	0	1.1419	0.7697	0.3465	0.5225	0.671
		North West	1.1805	1.1094	3.5052	1.1419	0	2.1963	1.4265	1.8809	2.0835
		South East	1.2221	1.1487	3.8721	0.7697	2.1963	0	1.4004	1.609	1.9281
		South West	0.5909	0.6259	1.8407	0.3465	1.4265	1.4004	0	0.9699	0.5516
		West Midlands	1.2403	0.968	2.4355	0.5225	1.8809	1.609	0.9699	0	1.3336
		Yorkshire	0.934	0.8763	2.1362	0.671	2.0835	1.9281	0.5516	1.3336	0
			Round 16
		East Midlands	0	0.8439	2.9644	0.8158	1.128	1.1881	0.8158	1.2893	0.8158
		East of England	0.8439	0	2.4442	0.8171	0.8207	1.2971	0.8171	0.8173	0.8171
		London	2.9644	2.4442	0	0.7791	2.2679	4.2336	0.7791	0.8909	0.7791
		North East	0.8158	0.8171	0.7791	0	0.8169	0.812	0.8193	0.8192	0.8193
		North West	1.128	0.8207	2.2679	0.8169	0	0.8198	0.8169	0.8173	0.8169
		South East	1.1881	1.2971	4.2336	0.812	0.8198	0	0.812	0.8135	0.812
		South West	0.8158	0.8171	0.7791	0.8193	0.8169	0.812	0	0.8192	0.8193
		West Midlands	1.2893	0.8173	0.8909	0.8192	0.8173	0.8135	0.8192	0	0.8192
		Yorkshire	0.8158	0.8171	0.7791	0.8193	0.8169	0.812	0.8193	0.8192	0
			Round 17
		East Midlands	0	0.3657	1.716	0.2757	1.4086	1.2336	0.7676	0.9277	1.0356
		East of England	0.3657	0	1.283	0.3547	1.123	1.1485	0.4644	0.99	1.6072
		London	1.716	1.283	0	1.0258	3.2763	2.25	1.3582	2.1066	2.0205
		North East	0.2757	0.3547	1.0258	0	1.4065	0.8622	0.4083	0.5807	0.8647
		North West	1.4086	1.123	3.2763	1.4065	0	2.4537	1.5384	1.9762	2.8145
		South East	1.2336	1.1485	2.25	0.8622	2.4537	0	1.1736	1.6795	1.7886
		South West	0.7676	0.4644	1.3582	0.4083	1.5384	1.1736	0	0.8954	0.7566
		West Midlands	0.9277	0.99	2.1066	0.5807	1.9762	1.6795	0.8954	0	1.6715
		Yorkshire	1.0356	1.6072	2.0205	0.8647	2.8145	1.7886	0.7566	1.6715	0
			Round 18
		East Midlands	0	0.7966	1.6067	0.2064	0.5919	1.8647	0.6541	0.8852	0.8557
		East of England	0.7966	0	2.9413	0.4109	0.9693	2.7044	1.4794	0.4601	0.6676
		London	1.6067	2.9413	0	0.7219	1.8714	7.3971	3.4288	2.1196	1.4498
		North East	0.2064	0.4109	0.7219	0	0.4535	1.1267	0.3679	0.2336	0.2159
		North West	0.5919	0.9693	1.8714	0.4535	0	1.872	0.8594	0.578	0.6607
		South East	1.8647	2.7044	7.3971	1.1267	1.872	0	2.7444	1.7606	2.3518
		South West	0.6541	1.4794	3.4288	0.3679	0.8594	2.7444	0	0.8636	0.7494
		West Midlands	0.8852	0.4601	2.1196	0.2336	0.578	1.7606	0.8636	0	0.7022
		Yorkshire	0.8557	0.6676	1.4498	0.2159	0.6607	2.3518	0.7494	0.7022	0
			BA.1
		East Midlands	0	0.5961	2.2629	0.3726	1.3085	1.3199	0.561	0.9276	1.1549
		East of England	0.5961	0	1.9081	0.5842	1.0124	0.926	0.4802	0.8685	1.0013
		London	2.2629	1.9081	0	1.0435	3.407	2.1588	1.4827	2.032	2.4728
		North East	0.3726	0.5842	1.0435	0	1.0228	0.6441	0.3251	0.6117	0.7404
		North West	1.3085	1.0124	3.407	1.0228	0	2.2095	1.4275	1.9152	2.1833
		South East	1.3199	0.926	2.1588	0.6441	2.2095	0	1.222	1.5149	1.9063
		South West	0.561	0.4802	1.4827	0.3251	1.4275	1.222	0	1.2322	0.5397
		West Midlands	0.9276	0.8685	2.032	0.6117	1.9152	1.5149	1.2322	0	1.4975
		Yorkshire	1.1549	1.0013	2.4728	0.7404	2.1833	1.9063	0.5397	1.4975	0
			BA.1.1
		East Midlands	0	0.6169	2.5062	0.3256	1.0662	1.1894	0.9603	1.6355	0.4974
		East of England	0.6169	0	3.2082	0.3561	1.2404	1.0861	0.7378	1.1974	0.7993
		London	2.5062	3.2082	0	2.0594	3.8541	6.3044	3.4978	3.8658	2.4259
		North East	0.3256	0.3561	2.0594	0	0.9978	1.3282	0.5091	0.4334	0.574
		North West	1.0662	1.2404	3.8541	0.9978	0	1.6379	1.0605	1.3395	1.3799
		South East	1.1894	1.0861	6.3044	1.3282	1.6379	0	1.6005	1.7963	1.9378
		South West	0.9603	0.7378	3.4978	0.5091	1.0605	1.6005	0	0.7702	0.5839
		West Midlands	1.6355	1.1974	3.8658	0.4334	1.3395	1.7963	0.7702	0	0.775
		Yorkshire	0.4974	0.7993	2.4259	0.574	1.3799	1.9378	0.5839	0.775	0
			BA.2
		East Midlands	0	1.1577	2.7079	0.3323	0.3626	1.183	0.5458	0.7978	0.3666
		East of England	1.1577	0	3.6468	0.3188	0.8431	2.1351	1.3199	0.753	0.513
		London	2.7079	3.6468	0	0.7829	2.4499	12.1975	4.5813	2.5276	2.2745
		North East	0.3323	0.3188	0.7829	0	0.5284	0.3373	0.3222	0.3421	0.3757
		North West	0.3626	0.8431	2.4499	0.5284	0	1.2129	0.7308	0.5033	0.399
		South East	1.183	2.1351	12.1975	0.3373	1.2129	0	2.2973	1.1183	1.0511
		South West	0.5458	1.3199	4.5813	0.3222	0.7308	2.2973	0	0.4843	0.8688
		West Midlands	0.7978	0.753	2.5276	0.3421	0.5033	1.1183	0.4843	0	0.853
		Yorkshire	0.3666	0.513	2.2745	0.3757	0.399	1.0511	0.8688	0.853	0
